# Genome-wide investigation of rare germline copy-number variants in retinoblastoma

**DOI:** 10.1101/2024.11.19.24316720

**Authors:** Lesley M. Chapman Hannah, Jung Kim, Jazmyn L. Bess, Sungduk Kim, Paul S. Albert, Nathalie Japkowicz, Douglas R. Stewart, Zois Boukouvalas

## Abstract

Approximately 8,000 children are diagnosed with retinoblastoma (Rb) globally each year, and the rate of survival as well as prognosis can differ greatly based on access to quality screening and treatment. Over 90% of patients with the inherited bilateral form of Rb have germline variants *RB1*, whereas approximately 20-30% of the unilateral form of Rb harbor germline variants in *RB1*. In the following study, rare germline copy-number variants (CNVs) within and outside of the *RB1* gene were evaluated. Germline whole-genome sequencing (WGS) data from 134 Rb samples and 313 non-cancer controls of European ancestry were analyzed from the St. Jude Cloud. In an analysis of 1514 rare germline CNVs, non-negative matrix factorization (NMF) and Bayesian logistic regression identified 18 CNVs associated with Rb status. NMF analysis was used to reduce the high-dimensional feature space and resulted in 412 rare germline CNVs, one of which was found in *RB1*. A rare intronic germline CNV within the *ACDY9* gene (OR= 3.29, 95% CI = 0.56 to 6.63) as well as an event within the intronic region of the *PLXNC1* gene (OR= 2.24, 95% CI = 0.87 to 3.67) were found. In an evaluation of gene function within the UCSC hg38 Fetal Gene Atlas, *ACDY9* has a role in eye photoreceptor cell development, and *PLXNC1* has a role in eye horizontal cell development; both cell types have a functional role in Rb development. These findings suggest novel rare germline CNVs outside of the *RB1* gene could be associated with Rb risk.
