## Supplementary Table 1 for "Genome-wide investigation of rare germline copy-number variants in retinoblastoma"

### Sheet: nmf_rankend_cnvs
Chromosome	Start (hg38)	End	Gene	NMF_component_weight
chr1	27477601	27477931	WASF2	0.0181916
chr1	6378109	6385836	ACOT7	0.00888002
chr1	203817358	203818326	ZC3H11A	0.00423662
chr1	156702224	156702927	CRABP2	0.00387185
chr1	112835778	112836689	LINC01356	0.00324762
chr1	241569264	241580955	KMO	0.00264618
chr1	49448841	49532907	AGBL4	0.00260958
chr1	86562528	86573604	CLCA4	0.00254805
chr1	101822807	101824022	OLFM3	0.00229136
chr1	105592589	105594705	LINC01676	0.00185327
chr1	245473476	245484706	KIF26B	0.00174401
chr1	15464827	15484760	CELA2A	0.00163407
chr1	215684844	215689099	USH2A	0.00156769
chr1	200817163	200817264	CAMSAP2	0.00154564
chr1	97215450	97227372	DPYD	0.0014286
chr1	108806064	108806940	STXBP3	0.00142423
chr1	9063383	9064054	SLC2A5	0.00106682
chr1	10219212	10222708	KIF1B	0.00099373
chr1	30006937	30016626	LINC01648	0.000880632
chr1	91330796	91341093	HFM1	0.000862302
chr1	37453373	37458799	LINC01137	0.000843024
chr1	180837762	180842160	XPR1	0.000749388
chr1	61810840	61820187	PATJ	0.000668242
chr1	107969414	107975729	VAV3	0.000665234
chr1	170154653	170159125	METTL11B	0.000646035
chr1	187191970	187194025	LINC01036	0.000609122
chr1	81449518	81456556	ADGRL2	0.000563226
chr1	74717913	74720328	CRYZ	0.000386197
chr1	51628701	51630531	OSBPL9	0.000359874
chr1	14864343	14866458	KAZN	0.000319508
chr1	57804333	57807391	DAB1	0.000200218
chr1	150887787	150890335	CTXND2	0.000123188
chr1	174008953	174013543	RC3H1	0.000109574
chr1	205195958	205202284	DSTYK	0.000109574
chr1	12231750	12233767	VPS13D	9.68277e-05
chr1	10036018	10043624	UBE4B	7.17191e-05
chr1	70778415	70783914	LINC01788	7.05511e-05
chr1	159952544	159964329	LINC01133	5.71227e-05
chr1	247143938	247151414	ZNF124	5.71227e-05
chr1	169354961	169355017	NME7	2.05634e-05
chr2	40253083	40253141	SLC8A1	0.0207898
chr2	11538609	11538662	GREB1	0.00709985
chr2	152603406	152604933	FMNL2	0.0059493
chr2	158116851	158122749	UPP2	0.00261379
chr2	32826544	32827579	LINC00486	0.00240808
chr2	102002681	102003129	IL1R2	0.00180919
chr2	241240403	241241670	HDLBP	0.00170979
chr2	44385502	44387391	CAMKMT	0.00118013
chr2	131073696	131074756	FAM168B	0.000862302
chr2	137139674	137153298	THSD7B	0.000862302
chr2	239281392	239282794	HDAC4	0.000847659
chr2	50253883	50275073	NRXN1	0.000819642
chr2	98089202	98241849	VWA3B	0.000792513
chr2	182190482	182196789	PDE1A	0.00066707
chr2	95820573	95825719	LINC00342	0.000589617
chr2	213718281	213721774	SPAG16	0.000586381
chr2	80227442	80254499	CTNNA2	0.00054631
chr2	239366783	239367058	HDAC4	0.000533384
chr2	79540732	79544028	CTNNA2	0.000472151
chr2	205249150	205256928	PARD3B	0.000391488
chr2	235938109	235940319	AGAP1	0.000379632
chr2	202750383	202751643	FAM117B	0.000352902
chr2	237645367	237650551	LRRFIP1	0.000322091
chr2	132914286	132916920	NCKAP5	0.000173823
chr2	130881495	130889740	ARHGEF4	0.000148569
chr2	137075899	137079133	THSD7B	0.000109574
chr2	240554096	240560622	ANKMY1	0.000109574
chr2	192727736	192776328	PCGEM1	4.05189e-05
chr2	28497907	28498414	PLB1	2.70434e-05
chr3	77293602	77294447	ROBO2	0.0292202
chr3	142432181	142432234	XRN1	0.0140689
chr3	181200275	181201004	SOX2	0.0071124
chr3	12106	12910	LINC01986	0.00615881
chr3	1122457	1123525	CNTN6	0.00286832
chr3	160962486	160968221	PPM1L	0.00276362
chr3	165323152	165365571	LINC01322	0.0026029
chr3	147437233	147439158	LOC440982	0.00217148
chr3	32297446	32298339	CMTM8	0.00207038
chr3	82003980	82005396	LINC02008	0.00206796
chr3	141351256	141356725	ZBTB38	0.00180457
chr3	133603659	133605406	TOPBP1	0.00173153
chr3	28497466	28504463	ZCWPW2	0.00165155
chr3	191259390	191260028	OSTN	0.00157542
chr3	61809099	61810919	PTPRG	0.00155578
chr3	178686850	178687581	KCNMB2	0.00138631
chr3	62698896	62700597	CADPS	0.00136143
chr3	127809041	127810326	MGLL	0.00131746
chr3	181529961	181534998	SOX2	0.000958824
chr3	173811725	173814922	NLGN1	0.000862302
chr3	45455271	45456316	LARS2	0.000834978
chr3	2385222	2386299	CNTN4	0.000795341
chr3	47444952	47446262	SCAP	0.000795341
chr3	48257936	48264783	ZNF589	0.000790781
chr3	151793742	151833275	AADAC	0.000664293
chr3	151109115	151112284	MED12L	0.000589617
chr3	55864290	55865119	ERC2	0.000469441
chr3	114569743	114572116	ZBTB20	0.00035557
chr3	19381221	19385112	KCNH8	0.000351698
chr3	101980625	101985853	LINC02085	0.000198609
chr3	44419516	44428332	C3orf86	0.000146717
chr3	121537831	121539340	POLQ	0.000102305
chr3	76681462	76684765	ROBO2	4.05189e-05
chr4	159753706	159757742	LINC02233	0.00870824
chr4	102860118	102862550	UBE2D3	0.00394876
chr4	99997425	99998155	H2AZ1	0.00318985
chr4	188481700	188483185	LINC01060	0.00230204
chr4	102857840	102862550	UBE2D3	0.00193647
chr4	186626033	186626947	FAT1	0.00190529
chr4	95325337	95326446	UNC5C	0.00100129
chr4	138971354	138995329	LOC105377448	0.000880394
chr4	112407933	112410279	ALPK1	0.000812381
chr4	25191189	25195548	SEPSECS	0.00077205
chr4	17894099	17896541	LCORL	0.000765917
chr4	14680043	14682023	LINC00504	0.000758966
chr4	21602115	21604573	KCNIP4	0.000729943
chr4	166971400	166972590	SPOCK3	0.000623161
chr4	117341260	117346585	LINC02262	0.000536286
chr4	129790154	129791770	LINC02465	0.000535516
chr4	71423974	71427697	SLC4A4	0.000453338
chr4	20554882	20564401	SLIT2	0.000415562
chr4	47421101	47422222	GABRB1	0.000396508
chr4	80854313	80854706	CFAP299	0.000362309
chr4	147505208	147510892	EDNRA	0.000352902
chr4	147736800	147740284	ARHGAP10	0.00033055
chr4	147579	193757	ZNF718	0.000221581
chr4	87184074	87193814	KLHL8	0.000161586
chr4	153311318	153313864	TRIM2	0.000161586
chr4	187424910	187427468	LOC339975	0.000153037
chr4	145526562	145527911	SMAD1	8.65329e-05
chr4	85783705	85786261	ARHGAP24	7.86334e-05
chr4	177963666	177972001	LINC01098	7.62935e-05
chr4	140873540	140881530	RNF150	7.61263e-05
chr4	3350905	3363739	RGS12	7.46515e-05
chr5	139988063	139989969	NRG2	0.00510288
chr5	1022295	1025866	NKD2	0.00212279
chr5	80606310	80608802	LINC01337	0.00200099
chr5	131522650	131527652	RAPGEF6	0.00167548
chr5	21834115	21837419	CDH12	0.00140804
chr5	81238987	81250572	CKMT2	0.00137774
chr5	231718	232744	SDHA	0.000956036
chr5	75376139	75378906	CERT1	0.000851096
chr5	97873495	97874148	LINC02234	0.000650582
chr5	38928581	38931945	OSMR	0.000563226
chr5	25299552	25301805	LINC02211	0.00054631
chr5	55329778	55330602	MTREX	0.000483916
chr5	17461850	17476057	LINC02218	0.000379217
chr5	44746405	44787636	MRPS30	0.000352902
chr5	139431524	139433912	DNAJC18	0.000352902
chr5	32085131	32085646	PDZD2	0.000324384
chr5	129684688	129688499	ADAMTS19	7.61263e-05
chr5	20291002	20294175	CDH18	7.18075e-05
chr5	149144954	149149174	ABLIM3	7.18075e-05
chr6	168560607	168562222	SMOC2	0.125874
chr6	123976296	123976404	NKAIN2	0.0527731
chr6	17408955	17416154	CAP2	0.0198009
chr6	16614869	16615903	ATXN1	0.00911177
chr6	41953125	41954349	CCND3	0.00234052
chr6	106719841	106719894	LINC02532	0.0015442
chr6	97057549	97057851	KLHL32	0.00142914
chr6	154265414	154267392	IPCEF1	0.00139406
chr6	110248533	110250683	METTL24	0.000929631
chr6	144374843	144423384	SNORA98	0.000788644
chr6	16259114	16264524	GMPR	0.000781985
chr6	122556732	122572120	PKIB	0.0006719
chr6	2139148	2147650	GMDS	0.000609122
chr6	130343752	130358811	SAMD3	0.000589617
chr6	168639319	168641229	SMOC2	0.000589617
chr6	29577250	29584979	SNORD32B	0.00054921
chr6	17949429	17951679	KIF13A	0.000341097
chr6	39100791	39105123	SAYSD1	0.000257834
chr6	10921794	10923390	SYCP2L	0.000248609
chr6	675519	676596	EXOC2	8.90255e-05
chr6	128506632	128508445	PTPRK	8.33758e-05
chr6	44543808	44548002	LOC105375075	7.61263e-05
chr6	160206718	160217065	SLC22A2	4.05189e-05
chr7	32510313	32511248	AVL9	0.0188466
chr7	158275950	158276407	PTPRN2	0.00968897
chr7	157858001	157858855	PTPRN2	0.00764328
chr7	101039325	101040832	MUC17	0.00398322
chr7	76265824	76266169	SRRM3	0.00301091
chr7	143127749	143196815	PIP	0.00261224
chr7	156505882	156521132	LINC01006	0.00260583
chr7	75036202	75038474	RCC1L	0.00231606
chr7	3570801	3579308	SDK1	0.00230936
chr7	137888261	137889084	CREB3L2	0.00220465
chr7	72227786	72230078	CALN1	0.00184453
chr7	151636012	151636808	PRKAG2	0.00174993
chr7	112301711	112323091	ZNF277	0.00169279
chr7	55887713	55887840	ZNF713	0.0013936
chr7	18356667	18357631	HDAC9	0.00132489
chr7	42214807	42216197	GLI3	0.000792513
chr7	21784115	21795994	DNAH11	0.000790781
chr7	139186894	139199806	TTC26	0.000788644
chr7	158227903	158230008	PTPRN2	0.000620164
chr7	65740997	65742106	LOC441242	0.000589617
chr7	150855856	150865118	AOC1	0.000542527
chr7	103086636	103096678	ARMC10	0.000531052
chr7	142417089	142422231	TCAF2	0.000405258
chr7	53736454	53741661	LINC01446	0.000293181
chr7	120312324	120313613	KCND2	5.90487e-05
chr8	1235547	1235965	DLGAP2	0.0141812
chr8	19233998	19234404	LOC100128993	0.0113668
chr8	119096424	119099652	COLEC10	0.00260879
chr8	1356994	1358915	DLGAP2	0.00250506
chr8	51607636	51608683	PXDNL	0.00200931
chr8	80158089	80158944	TPD52	0.00158856
chr8	143449800	143452649	ZC3H3	0.00119604
chr8	50080088	50082227	SNTG1	0.00118282
chr8	137824995	137830505	LOC401478	0.00102523
chr8	3926368	3927623	CSMD1	0.000924719
chr8	124089237	124098443	FER1L6	0.000729943
chr8	97670658	97676297	MTDH	0.0006719
chr8	116961408	116963084	SLC30A8	0.000629198
chr8	88085885	88088076	MMP16	0.000617085
chr8	79990178	79992057	MRPS28	0.000550865
chr8	4618456	4628741	CSMD1	0.000460205
chr8	99438575	99440327	VPS13B	0.000431257
chr8	22345430	22348024	PIWIL2	0.000398131
chr8	103442260	103444770	DCAF13	0.000352902
chr8	96327369	96329162	PTDSS1	0.000345381
chr8	52650559	52652580	RB1CC1	0.000293181
chr8	103836865	103845391	RIMS2	0.000248609
chr8	66689845	66693303	C8orf44	0.000185989
chr8	96250299	96250541	MTERF3	8.52166e-06
chr9	130313094	130313426	HMCN2	0.00631258
chr9	35662937	35664535	ARHGEF39	0.00253404
chr9	69536167	69538114	APBA1	0.00216344
chr9	16220486	16227637	C9orf92	0.000862302
chr9	35511162	35513449	RUSC2	0.000851096
chr9	132526542	132529524	CFAP77	0.000849733
chr9	15553819	15563153	CCDC171	0.000721392
chr9	76789241	76797523	PRUNE2	0.00065967
chr9	77482216	77483948	GNA14	0.000213055
chr9	21453597	21524963	IFNE	0.000185989
chr9	8943661	8944904	PTPRD	0.000177896
chr9	10360971	10362643	PTPRD	0.000164191
chr9	9798116	9823339	LOC105375972	6.75559e-05
chr9	21365598	21390671	IFNA13	5.71227e-05
chr9	4508891	4518726	SLC1A1	4.05189e-05
chr10	132351895	132352644	LRRC27	0.0217723
chr10	10666497	10667172	CELF2	0.0148817
chr10	113781192	113781721	PLEKHS1	0.0142774
chr10	1326764	1327576	ADARB2	0.0130088
chr10	110030131	110030999	ADD3	0.00305316
chr10	72064875	72065448	SPOCK2	0.00282436
chr10	90811351	90811933	HTR7	0.00225589
chr10	1592391	1593207	ADARB2	0.0017302
chr10	94563009	94569192	HELLS	0.00164044
chr10	3072480	3073757	PFKP	0.00162096
chr10	6612443	6622227	LINC02648	0.00114781
chr10	66314360	66356050	CTNNA3	0.0010463
chr10	91344782	91350428	HECTD2	0.000995407
chr10	54760198	54771359	PCDH15	0.000947277
chr10	51253339	51255075	PRKG1	0.000767671
chr10	124483004	124486035	LHPP	0.000749388
chr10	28776798	28782776	LINC01517	0.000729943
chr10	102342548	102344034	GBF1	0.000574875
chr10	51679453	51684898	PRKG1	0.000514021
chr10	1398280	1410764	ADARB2	0.000472872
chr10	92319900	92322985	MARCHF5	0.00033055
chr10	88383164	88541068	RNLS	0.000248609
chr10	34198170	34200551	PARD3	0.000224794
chr10	74292687	74293584	ADK	0.000161586
chr10	15024997	15039354	ACBD7	0.000146717
chr10	74607797	74614781	ADK	1.14609e-05
chr11	1411950	1412644	BRSK2	0.00264759
chr11	125205501	125215742	PKNOX2	0.00136504
chr11	92291526	92294809	FAT3	0.00101791
chr11	95832649	95833958	CEP57	0.000799036
chr11	84139451	84144848	DLG2	0.000753936
chr11	96245972	96248382	MAML2	0.000680475
chr11	6532001	6536270	DNHD1	0.000185989
chr11	34631164	34635522	EHF	0.00013356
chr11	60469713	60479464	MS4A1	0.000109574
chr11	84124586	84291378	DLG2	7.17191e-05
chr11	117354888	117359372	CEP164	5.71227e-05
chr11	8429018	8431776	STK33	3.94894e-05
chr12	65575974	65584706	LOC100507065	0.0437481
chr12	94165580	94166314	PLXNC1	0.00496708
chr12	67533569	67534342	LINC02408	0.00127064
chr12	1502172	1505095	LINC00942	0.0006719
chr12	119465062	119471375	CCDC60	0.00065967
chr12	104891982	104892519	SLC41A2	0.00047822
chr12	52606760	52611613	KRT73	0.00013356
chr12	25494301	25501879	LMNTD1	0.000120717
chr12	59670919	59672457	SLC16A7	8.65329e-05
chr12	132671015	132671680	POLE	7.21501e-05
chr12	100542823	100550712	NR1H4	4.21736e-05
chr12	132693002	132693919	PXMP2	1.19789e-05
chr13	114043844	114044587	RASA3	0.00967393
chr13	43281503	43284360	ENOX1	0.00173422
chr13	19503926	19506342	TPTE2	0.0014624
chr13	79373479	79373533	RBM26	0.00089449
chr13	37710488	37712700	TRPC4	0.0006719
chr13	74426095	74432369	LINC00381	0.000542527
chr13	100812853	100816821	NALCN	0.000496662
chr13	113842117	113845690	GAS6	0.0003385
chr13	75324951	75333406	TBC1D4	0.000248609
chr13	48336049	48379339	RB1	0.000185989
chr13	77949169	77950681	EDNRB	0.000109574
chr14	54861738	54863422	GCH1	0.0175721
chr14	99811328	99812683	EML1	0.00383707
chr14	50624013	50625034	ATL1	0.0034551
chr14	73487078	73487586	HEATR4	0.00238253
chr14	65088846	65090600	LOC100506321	0.001771
chr14	46279932	46301413	LINC00871	0.00130124
chr14	78692800	78699301	NRXN3	0.00113915
chr14	80356980	80360015	DIO2	0.0010255
chr14	63488583	63497618	PPP2R5E	0.00100931
chr14	102596550	102600348	RCOR1	0.000933311
chr14	73429115	73433834	NUMB	0.000352902
chr14	79351437	79354044	NRXN3	0.00013356
chr14	67076161	67078604	GPHN	7.61263e-05
chr15	29791060	29792065	TJP1	0.00243047
chr15	53588705	53589635	WDR72	0.00219069
chr15	82407167	82418706	UBE2Q2P2	0.0014286
chr15	82273536	82275458	SAXO2	0.00127132
chr15	56248360	56250476	TEX9	0.000880394
chr15	56251006	56252811	TEX9	0.000880394
chr15	32854677	32863173	FMN1	0.000765917
chr15	44366166	44373289	GOLM2	0.000514021
chr15	24874224	24875927	SNHG14	0.000384089
chr15	53682261	53684818	WDR72	0.000352902
chr15	30962519	30964104	MTMR10	0.000206167
chr15	57359178	57613168	CGNL1	0.000185989
chr15	74013918	74017981	PML	7.17191e-05
chr15	77368430	77381560	PEAK1	4.05189e-05
chr16	89834103	89834691	SPIRE2	0.0255201
chr16	83210030	83211077	CDH13	0.00108644
chr16	81117976	81119899	PKD1L2	0.000851096
chr16	77339122	77339895	ADAMTS18	0.000813026
chr16	23922809	23930930	PRKCB	0.000624655
chr16	934765	937082	LMF1	0.000570092
chr16	89587756	89588463	CPNE7	0.000446956
chr16	68027779	68029226	DUS2	0.000294701
chr16	4084252	4091138	ADCY9	0.000219754
chr16	71965772	71968755	PKD1L3	0.000183898
chr17	80355348	80355708	RNF213	0.0196196
chr17	28692288	28692883	SUPT6H	0.00706423
chr17	21203874	21208226	TMEM11	0.00459766
chr17	40143819	40146717	CASC3	0.00336846
chr17	300058	300821	RPH3AL	0.00232616
chr17	67442219	67447758	PITPNC1	0.0022014
chr17	3868046	3868793	CAMKK1	0.00202876
chr17	74338330	74339680	KIF19	0.00147986
chr17	77267924	77277146	SEPTIN9	0.00131264
chr17	4131516	4132437	ZZEF1	0.00122058
chr17	11414289	11419237	SHISA6	0.000781985
chr17	20079472	20094726	SPECC1	0.000749388
chr17	30019237	30026381	EFCAB5	0.000738875
chr17	11291224	11292886	SHISA6	0.000628969
chr17	80909637	80913722	RPTOR	0.000551709
chr17	79367087	79369518	RBFOX3	0.000430374
chr17	4737312	4738040	CXCL16	0.000166871
chr17	17718679	17721528	RAI1	0.00013356
chr17	68645227	68648468	LINC01482	7.17191e-05
chr18	58263874	58269908	NEDD4L	0.00507248
chr18	9205225	9206935	ANKRD12	0.0026632
chr18	34984906	34984965	MAPRE2	0.00213653
chr18	23781714	23783141	LAMA3	0.0014286
chr18	50031297	50036612	MYO5B	0.00099373
chr18	73206899	73207764	LINC02864	0.000866267
chr18	8207193	8210597	PTPRM	0.000851096
chr18	34986367	34989381	MAPRE2	0.000749388
chr18	53047252	53047313	DCC	0.000601341
chr18	55953013	56018699	LOC642484	0.000405258
chr18	46193346	46195634	C18orf25	0.00033055
chr18	42768831	42772525	RIT2	0.000149952
chr18	73123429	73162859	LINC02864	5.90487e-05
chr19	3529825	3530500	FZR1	0.0346461
chr19	48956740	48957580	BAX	0.0030307
chr19	47767812	47774925	NOP53	0.00251838
chr19	51005534	51007768	KLK9	0.00234012
chr19	4691750	4694120	DPP9	0.00179415
chr19	11406809	11407947	RGL3	0.00169391
chr19	41552944	41555770	CEACAM21	0.000702473
chr19	34628308	34630673	SCGB1B2P	0.000643485
chr19	1797531	1799756	ATP8B3	0.000563226
chr19	3939254	3940009	NMRK2	0.000265124
chr19	12292301	12294049	ZNF44	0.000201676
chr19	53852686	53866386	MYADM	0.000193647
chr19	4937456	4940463	UHRF1	9.68277e-05
chr20	36894399	36896141	SAMHD1	0.00126375
chr20	18629555	18630615	DTD1	0.001253
chr20	42625044	42638404	PTPRT	0.000947277
chr20	453388	454079	TBC1D20	0.000823541
chr20	5507082	5508916	LINC01729	0.000617099
chr20	35684386	35685774	NFS1	0.000542527
chr20	3032576	3033636	PTPRA	0.00038483
chr20	33502525	33512771	CBFA2T2	0.000109574
chr20	18047048	18047633	OVOL2	9.17021e-05
chr20	51671344	51674036	ATP9A	7.62935e-05
chr20	21210666	21212328	KIZ	7.61263e-05
chr20	41253855	41258071	ZHX3	6.20389e-05
chr21	35395413	35395951	LOC100506403	0.00419623
chr21	45501619	45502308	COL18A1	0.00153752
chr21	24972164	24973450	LINC01692	0.000741991
chr21	38867190	38953351	LOC400867	0.000397229
chr22	38229619	38230192	TMEM184B	0.00735816
chr22	37164368	37165013	IL2RB	0.00135043
chr22	40196244	40203712	TNRC6B	0.000757353
chr22	24561881	24564373	SNRPD3	0.000469441
chr22	46168108	46171052	PPARA	0.000393101
chrX	57432720	57433366	FAAH2	0.00199919
chrX	36068846	36071418	CFAP47	0.00099373
chrX	47708693	47712514	CXXC1P1	0.000790781
chrX	64932881	64947719	ZC4H2	0.000406439
chrX	118840535	118840957	LINC01285	0.000396508
chrX	7203767	7215053	STS	0.000318222
chrX	106916982	106917495	CLDN2	0.000177804
chrX	33009084	33009176	DMD	0.000109574
chrX	78289174	78301956	CYSLTR1	7.61263e-05
