## Supplementary Table 2 for "Genome-wide investigation of rare germline copy-number variants in retinoblastoma"

### Sheet: gProfiler_hsapiens_9-28-2024_7-
source	term_name	term_id	adjusted_p_value	negative_log10_of_adjusted_p_value	term_size	query_size	intersection_size	effective_domain_size	intersections
GO:MF	transmembrane receptor protein tyrosine phosphatase activity	GO:0005001	1.40832e-06	5.8513	17	308	7	20212	PTPRN2,PTPRG,PTPRT,PTPRM,PTPRA,PTPRD,PTPRK
GO:MF	transmembrane receptor protein phosphatase activity	GO:0019198	1.40832e-06	5.8513	17	308	7	20212	PTPRN2,PTPRG,PTPRT,PTPRM,PTPRA,PTPRD,PTPRK
GO:MF	ion binding	GO:0043167	7.20907e-06	5.14212	6146	308	140	20212	SMOC2,SLC8A1,RNF213,GCH1,ADARB2,RASA3,ACOT7,HMCN2,ZC3H11A,LOC100506403,UBE2D3,CRABP2,EML1,ATL1,SPOCK2,PPM1L,BRSK2,KMO,AGBL4,CLCA4,RPH3AL,RCC1L,PITPNC1,NKD2,CAMKK1,PXDNL,FAT1,CALN1,ZBTB38,PRKAG2,KIF26B,ZNF277,RAPGEF6,ZCWPW2,HELLS,PFKP,TPD52,COL18A1,KIF19,DPYD,CDH12,ZNF713,CKMT2,CADPS,HDAC9,SEPTIN9,SAMHD1,DTD1,ZZEF1,ZC3H3,NRXN3,CDH13,FAT3,MYO5B,KIF1B,SDHA,PCDH15,RBM26,HFM1,PKD1L2,CERT1,HDAC4,LARS2,…
GO:MF	small molecule binding	GO:0036094	1.026e-05	4.98885	6357	308	143	20212	SMOC2,SLC8A1,RNF213,GCH1,ADARB2,RASA3,ACOT7,HMCN2,ZC3H11A,LOC100506403,UBE2D3,CRABP2,EML1,ATL1,SPOCK2,PPM1L,BRSK2,KMO,AGBL4,COLEC10,CLCA4,RPH3AL,RCC1L,PITPNC1,NKD2,CAMKK1,PXDNL,FAT1,CALN1,ZBTB38,PRKAG2,KIF26B,ZNF277,RAPGEF6,ZCWPW2,HELLS,PFKP,TPD52,COL18A1,KIF19,DPYD,CDH12,ZNF713,CKMT2,CADPS,HDAC9,SEPTIN9,SAMHD1,DTD1,ZZEF1,ZC3H3,NRXN3,CDH13,SLC2A5,DIO2,FAT3,MYO5B,KIF1B,SDHA,PCDH15,RBM26,HFM1,PKD1L…
GO:MF	protein binding	GO:0005515	5.77817e-05	4.23821	14838	308	264	20212	SMOC2,FZR1,ROBO2,SPIRE2,LRRC27,SLC8A1,CAP2,WASF2,GCH1,DLGAP2,XRN1,ATXN1,ACOT7,SOX2,SUPT6H,HMCN2,FMNL2,NRG2,NEDD4L,PLXNC1,TMEM11,ZC3H11A,LOC100506403,MUC17,UBE2D3,CRABP2,EML1,ATL1,CASC3,H2AZ1,ADD3,BAX,CNTN6,SPOCK2,ANKRD12,BRSK2,KMO,UPP2,PIP,AGBL4,COLEC10,ARHGEF39,NOP53,TJP1,HEATR4,CCND3,RPH3AL,RCC1L,SDK1,OLFM3,HTR7,PITPNC1,WDR72,APBA1,MAPRE2,NKD2,CMTM8,CAMKK1,PXDNL,FAT1,CALN1,IL1R2,ZBTB38,DPP9,PRK…
GO:MF	metal ion binding	GO:0046872	0.00125697	2.90068	4354	308	101	20212	SMOC2,SLC8A1,RNF213,GCH1,ADARB2,RASA3,HMCN2,ZC3H11A,LOC100506403,EML1,SPOCK2,PPM1L,BRSK2,AGBL4,CLCA4,RPH3AL,NKD2,PXDNL,FAT1,CALN1,ZBTB38,ZNF277,ZCWPW2,PFKP,TPD52,COL18A1,DPYD,CDH12,ZNF713,CADPS,HDAC9,SAMHD1,DTD1,ZZEF1,ZC3H3,NRXN3,CDH13,FAT3,PCDH15,RBM26,PKD1L2,HDAC4,NRXN1,ADAMTS18,GLI3,ZNF589,GMPR,LHPP,EFCAB5,KCNIP4,FER1L6,PDE1A,VAV3,PRUNE2,SLC30A8,PRKCB,SPOCK3,MMP16,ATP8B3,NFS1,AOC1,CPNE7,SLIT2,…
GO:MF	cation binding	GO:0043169	0.00178316	2.74881	4444	308	102	20212	SMOC2,SLC8A1,RNF213,GCH1,ADARB2,RASA3,HMCN2,ZC3H11A,LOC100506403,EML1,SPOCK2,PPM1L,BRSK2,AGBL4,CLCA4,RPH3AL,NKD2,PXDNL,FAT1,CALN1,ZBTB38,PRKAG2,ZNF277,ZCWPW2,PFKP,TPD52,COL18A1,DPYD,CDH12,ZNF713,CADPS,HDAC9,SAMHD1,DTD1,ZZEF1,ZC3H3,NRXN3,CDH13,FAT3,PCDH15,RBM26,PKD1L2,HDAC4,NRXN1,ADAMTS18,GLI3,ZNF589,GMPR,LHPP,EFCAB5,KCNIP4,FER1L6,PDE1A,VAV3,PRUNE2,SLC30A8,PRKCB,SPOCK3,MMP16,ATP8B3,NFS1,AOC1,CPNE7…
GO:MF	beta-catenin binding	GO:0008013	0.00398767	2.39928	89	308	9	20212	TJP1,CTNNA3,PTPRT,GLI3,TRPC4,MED12L,CTNNA2,NUMB,PTPRK
GO:MF	cell adhesion molecule binding	GO:0050839	0.00851853	2.06964	561	308	23	20212	WASF2,FMNL2,CNTN6,TJP1,HDLBP,PFKP,CDH12,SEPTIN9,NRXN3,CDH13,CTNNA3,PTPRT,NLGN1,PTPRM,NRXN1,CNTN4,TRPC4,CTNNA2,NUMB,LRRFIP1,PTPRD,DMD,CDH18
GO:MF	cadherin binding	GO:0045296	0.0281931	1.54986	335	308	16	20212	WASF2,FMNL2,TJP1,HDLBP,PFKP,CDH12,SEPTIN9,CDH13,CTNNA3,PTPRT,PTPRM,TRPC4,CTNNA2,NUMB,LRRFIP1,CDH18
GO:MF	cytoskeletal protein binding	GO:0008092	0.0305784	1.51459	1002	308	32	20212	SPIRE2,LRRC27,SLC8A1,CAP2,WASF2,FMNL2,EML1,ADD3,BRSK2,PIP,AGBL4,RPH3AL,MAPRE2,NKD2,KIF26B,USH2A,CAMSAP2,KIF19,PKNOX2,SAXO2,SNTG1,CTNNA3,UNC5C,MYO5B,KIF1B,PTPRT,CEP57,FMN1,CTNNA2,KIF13A,DMD,ABLIM3
GO:MF	anion binding	GO:0043168	0.0328639	1.48328	2452	308	61	20212	RNF213,GCH1,ACOT7,LOC100506403,UBE2D3,CRABP2,ATL1,BRSK2,KMO,RCC1L,PITPNC1,CAMKK1,PRKAG2,KIF26B,RAPGEF6,HELLS,PFKP,KIF19,DPYD,CKMT2,SEPTIN9,SAMHD1,MYO5B,KIF1B,SDHA,HFM1,CERT1,LARS2,ALPK1,DNAH11,PRKG1,XPR1,TRPC4,PRKCB,GMDS,GBF1,ATP8B3,NFS1,MTREX,CRYZ,AGAP1,KIF13A,DUS2,NMRK2,RNLS,PARD3,ADCY9,GNA14,DNHD1,ADK,RIT2,ACBD7,DSTYK,POLQ,ATP9A,GPHN,NR1H4,PEAK1,SLC1A1,STK33,NME7
GO:BP	cell morphogenesis	GO:0000902	2.32416e-06	5.63373	986	304	41	21031	ROBO2,CAP2,WASF2,HMCN2,FMNL2,NEDD4L,PLXNC1,CRABP2,ATL1,CNTN6,BRSK2,FAT1,OSTN,COL18A1,CDH12,NRXN3,CDH13,FAT3,UNC5C,PCDH15,NLGN1,PTPRM,CERT1,TBC1D20,NRXN1,CNTN4,GLI3,PRKG1,DCC,CTNNA2,SLIT2,NUMB,EDNRA,RIMS2,PARD3,DAB1,RB1,PTPRD,DMD,ATP9A,CDH18
GO:BP	cell adhesion	GO:0007155	8.50541e-06	5.0703	1512	304	52	21031	ROBO2,SOX2,HMCN2,PLXNC1,LOC100506403,CNTN6,SPOCK2,TJP1,SDK1,APBA1,FAT1,KIF26B,CELA2A,COL18A1,LAMA3,STXBP3,CDH12,NRXN3,CDH13,CTNNA3,FAT3,UNC5C,PCDH15,PTPRT,NLGN1,PTPRM,NRXN1,ADAMTS18,CNTN4,GLI3,PRKG1,FMN1,DLG2,VAV3,DCC,CTNNA2,PPARA,PARD3B,PTPRA,GAS6,PDZD2,PARD3,DAB1,MYADM,PTPRD,CLDN2,RC3H1,DMD,PTPRK,CDH18,PML,PEAK1
GO:BP	plasma membrane bounded cell projection organization	GO:0120036	1.11103e-05	4.95427	1570	304	53	21031	ROBO2,WASF2,HMCN2,NEDD4L,PLXNC1,CRABP2,ATL1,CNTN6,BRSK2,SDK1,RAPGEF6,OSTN,PTPRG,CAMSAP2,KIF19,SEPTIN9,NRXN3,CDH13,FAT3,UNC5C,CFAP47,PCDH15,NLGN1,PTPRM,NRXN1,ALPK1,CNTN4,GLI3,TTC26,PRKG1,VAV3,DCC,SPAG16,GBF1,CTNNA2,VPS13B,SLIT2,NUMB,EDNRA,RIMS2,PARD3,DAB1,DNHD1,RB1,PTPRD,RIT2,ARHGEF4,CBFA2T2,DMD,ARHGAP24,ATP9A,ABLIM3,CEP164
GO:BP	cell projection organization	GO:0030030	2.77241e-05	4.55714	1613	304	53	21031	ROBO2,WASF2,HMCN2,NEDD4L,PLXNC1,CRABP2,ATL1,CNTN6,BRSK2,SDK1,RAPGEF6,OSTN,PTPRG,CAMSAP2,KIF19,SEPTIN9,NRXN3,CDH13,FAT3,UNC5C,CFAP47,PCDH15,NLGN1,PTPRM,NRXN1,ALPK1,CNTN4,GLI3,TTC26,PRKG1,VAV3,DCC,SPAG16,GBF1,CTNNA2,VPS13B,SLIT2,NUMB,EDNRA,RIMS2,PARD3,DAB1,DNHD1,RB1,PTPRD,RIT2,ARHGEF4,CBFA2T2,DMD,ARHGAP24,ATP9A,ABLIM3,CEP164
GO:BP	neuron development	GO:0048666	3.21178e-05	4.49325	1167	304	43	21031	ROBO2,HMCN2,NEDD4L,PLXNC1,LOC100506403,CRABP2,ATL1,CNTN6,BRSK2,AGBL4,SDK1,OLFM3,OSTN,PTPRG,CAMSAP2,NRXN3,FAT3,UNC5C,PCDH15,NLGN1,PTPRM,NRXN1,CNTN4,GLI3,PRKG1,DCC,CTNNA2,VPS13B,SLIT2,ZC4H2,GABRB1,NUMB,EDNRA,RIMS2,PARD3,DAB1,RB1,PTPRD,RIT2,EDNRB,CBFA2T2,DMD,ATP9A
GO:BP	cell junction organization	GO:0034330	3.88956e-05	4.4101	759	304	33	21031	ROBO2,CAP2,WASF2,HMCN2,PLXNC1,SPOCK2,TJP1,SDK1,MAPRE2,LAMA3,CDH12,NRXN3,CDH13,PTPRT,NLGN1,NRXN1,SHISA6,FMN1,PATJ,CTNNA2,ERC2,ZC4H2,PTPRA,NUMB,PARD3,PTPRD,CLDN2,PTPRK,GPHN,CDH18,NR1H4,PEAK1,SLC1A1
GO:BP	cell-cell adhesion via plasma-membrane adhesion molecules	GO:0098742	5.79877e-05	4.23666	280	304	19	21031	ROBO2,HMCN2,CNTN6,SDK1,FAT1,CDH12,CDH13,FAT3,PCDH15,PTPRT,NLGN1,PTPRM,NRXN1,CNTN4,DAB1,MYADM,PTPRD,CLDN2,CDH18
GO:BP	anatomical structure morphogenesis	GO:0009653	9.79512e-05	4.00899	2684	304	73	21031	SMOC2,ROBO2,CAP2,RNF213,WASF2,SOX2,SUPT6H,HMCN2,FMNL2,NEDD4L,PLXNC1,LOC100506403,CRABP2,ATL1,BAX,CNTN6,BRSK2,TJP1,SDK1,OLFM3,WDR72,FAT1,KIF26B,TPD52,OSTN,COL18A1,LAMA3,CDH12,HDAC9,NRXN3,CDH13,FAT3,UNC5C,PCDH15,CSMD1,NLGN1,PTPRM,CERT1,TBC1D20,NRXN1,CNTN4,GLI3,DNAH11,PRKG1,FMN1,MTDH,VAV3,PRKCB,MMP16,DCC,CTNNA2,VPS13B,SLIT2,PPARA,NUMB,EDNRA,MARCHF5,RIMS2,PARD3,DAB1,MYADM,RB1,PTPRD,RC3H1,DMD,OVOL2,SM…
GO:BP	generation of neurons	GO:0048699	0.000170869	3.76734	1514	304	49	21031	ROBO2,SOX2,HMCN2,NEDD4L,PLXNC1,LOC100506403,CRABP2,EML1,ATL1,BAX,CNTN6,BRSK2,AGBL4,SDK1,OLFM3,OSTN,USH2A,PTPRG,CAMSAP2,HDAC9,NRXN3,FAT3,UNC5C,PCDH15,NLGN1,PTPRM,NRXN1,CNTN4,GLI3,PRKG1,DCC,CTNNA2,VPS13B,SLIT2,ZC4H2,GABRB1,NUMB,EDNRA,GAS6,RIMS2,PARD3,DAB1,RB1,PTPRD,RIT2,EDNRB,CBFA2T2,DMD,ATP9A
GO:BP	cell-cell adhesion	GO:0098609	0.000243879	3.61283	946	304	36	21031	ROBO2,SOX2,HMCN2,LOC100506403,CNTN6,TJP1,SDK1,FAT1,KIF26B,CELA2A,LAMA3,STXBP3,CDH12,NRXN3,CDH13,CTNNA3,FAT3,PCDH15,PTPRT,NLGN1,PTPRM,NRXN1,ADAMTS18,CNTN4,GLI3,PRKG1,DLG2,DCC,CTNNA2,PPARA,DAB1,MYADM,PTPRD,CLDN2,RC3H1,CDH18
GO:BP	system development	GO:0048731	0.000273427	3.56316	3973	304	95	21031	SMOC2,FZR1,ROBO2,LRRC27,SLC8A1,RNF213,WASF2,ATXN1,SOX2,SUPT6H,HMCN2,NRG2,NEDD4L,PLXNC1,LOC100506403,CRABP2,EML1,ATL1,BAX,CNTN6,SPOCK2,BRSK2,AGBL4,TJP1,SDK1,OLFM3,CREB3L2,APBA1,CMTM8,FAT1,KIF26B,HELLS,OSTN,USH2A,PTPRG,CAMSAP2,COL18A1,STXBP3,HDAC9,SAMHD1,NRXN3,CDH13,FAT3,UNC5C,SDHA,PCDH15,CSMD1,NLGN1,PTPRM,CERT1,HDAC4,TBC1D20,NRXN1,ADAMTS18,CNTN4,GLI3,DNAH11,PRKG1,FMN1,TRPC4,MTDH,VAV3,PRKCB,MMP16,D…
GO:BP	cell development	GO:0048468	0.00032669	3.48586	2819	304	74	21031	ROBO2,LRRC27,SLC8A1,WASF2,HMCN2,NEDD4L,PLXNC1,LOC100506403,CRABP2,EML1,ATL1,BAX,CNTN6,BRSK2,AGBL4,TJP1,SDK1,OLFM3,FAT1,TPD52,OSTN,PTPRG,CAMSAP2,COL18A1,HDAC9,NRXN3,FAT3,UNC5C,CFAP47,PCDH15,RCOR1,NLGN1,PTPRM,HDAC4,TBC1D20,NRXN1,CEP57,CNTN4,GLI3,TTC26,PRKG1,DCC,SPAG16,RPTOR,CTNNA2,VPS13B,SLIT2,ZC4H2,PIWIL2,GABRB1,PPARA,NUMB,EDNRA,DCAF13,GAS6,RIMS2,PARD3,DAB1,MYADM,DNHD1,RB1,IFNE,PTPRD,RIT2,MS4A1,ED…
GO:BP	plasma membrane bounded cell projection morphogenesis	GO:0120039	0.00033729	3.472	671	304	29	21031	ROBO2,WASF2,HMCN2,NEDD4L,PLXNC1,CRABP2,ATL1,CNTN6,BRSK2,OSTN,NRXN3,UNC5C,NLGN1,PTPRM,NRXN1,CNTN4,GLI3,PRKG1,DCC,CTNNA2,SLIT2,NUMB,EDNRA,RIMS2,PARD3,DAB1,PTPRD,DMD,ATP9A
GO:BP	cell morphogenesis involved in neuron differentiation	GO:0048667	0.000375967	3.42485	597	304	27	21031	ROBO2,HMCN2,NEDD4L,PLXNC1,CRABP2,ATL1,CNTN6,BRSK2,NRXN3,FAT3,UNC5C,PCDH15,NLGN1,PTPRM,NRXN1,CNTN4,GLI3,PRKG1,DCC,CTNNA2,SLIT2,NUMB,EDNRA,PARD3,DAB1,RB1,PTPRD
GO:BP	cell projection morphogenesis	GO:0048858	0.00039388	3.40464	676	304	29	21031	ROBO2,WASF2,HMCN2,NEDD4L,PLXNC1,CRABP2,ATL1,CNTN6,BRSK2,OSTN,NRXN3,UNC5C,NLGN1,PTPRM,NRXN1,CNTN4,GLI3,PRKG1,DCC,CTNNA2,SLIT2,NUMB,EDNRA,RIMS2,PARD3,DAB1,PTPRD,DMD,ATP9A
GO:BP	neuron projection development	GO:0031175	0.000456216	3.34083	1014	304	37	21031	ROBO2,HMCN2,NEDD4L,PLXNC1,CRABP2,ATL1,CNTN6,BRSK2,SDK1,OSTN,PTPRG,CAMSAP2,NRXN3,FAT3,UNC5C,PCDH15,NLGN1,PTPRM,NRXN1,CNTN4,GLI3,PRKG1,DCC,CTNNA2,VPS13B,SLIT2,NUMB,EDNRA,RIMS2,PARD3,DAB1,RB1,PTPRD,RIT2,CBFA2T2,DMD,ATP9A
GO:BP	neuron differentiation	GO:0030182	0.000548512	3.26081	1431	304	46	21031	ROBO2,SOX2,HMCN2,NEDD4L,PLXNC1,LOC100506403,CRABP2,ATL1,CNTN6,BRSK2,AGBL4,SDK1,OLFM3,OSTN,USH2A,PTPRG,CAMSAP2,HDAC9,NRXN3,FAT3,UNC5C,PCDH15,NLGN1,PTPRM,NRXN1,CNTN4,GLI3,PRKG1,DCC,CTNNA2,VPS13B,SLIT2,ZC4H2,GABRB1,NUMB,EDNRA,RIMS2,PARD3,DAB1,RB1,PTPRD,RIT2,EDNRB,CBFA2T2,DMD,ATP9A
GO:BP	neuron projection morphogenesis	GO:0048812	0.000694307	3.15845	655	304	28	21031	ROBO2,HMCN2,NEDD4L,PLXNC1,CRABP2,ATL1,CNTN6,BRSK2,OSTN,NRXN3,UNC5C,NLGN1,PTPRM,NRXN1,CNTN4,GLI3,PRKG1,DCC,CTNNA2,SLIT2,NUMB,EDNRA,RIMS2,PARD3,DAB1,PTPRD,DMD,ATP9A
GO:BP	neurogenesis	GO:0022008	0.000822931	3.08464	1742	304	52	21031	ROBO2,SOX2,HMCN2,NEDD4L,PLXNC1,LOC100506403,CRABP2,EML1,ATL1,BAX,CNTN6,BRSK2,AGBL4,SDK1,OLFM3,OSTN,USH2A,PTPRG,CAMSAP2,HDAC9,NRXN3,FAT3,UNC5C,PCDH15,NLGN1,PTPRM,NRXN1,CNTN4,GLI3,PRKG1,TRPC4,DCC,CTNNA2,VPS13B,SLIT2,ZC4H2,GABRB1,NUMB,EDNRA,GAS6,RIMS2,PARD3,DAB1,RB1,PTPRD,RIT2,EDNRB,CBFA2T2,DMD,ATP9A,CYSLTR1,SLC1A1
GO:BP	cellular anatomical entity morphogenesis	GO:0032989	0.000891517	3.04987	785	304	31	21031	ROBO2,WASF2,HMCN2,NEDD4L,PLXNC1,CRABP2,ATL1,CNTN6,BRSK2,OSTN,NRXN3,UNC5C,NLGN1,PTPRM,TBC1D20,NRXN1,CNTN4,GLI3,PRKG1,DCC,CTNNA2,VPS13B,SLIT2,NUMB,EDNRA,RIMS2,PARD3,DAB1,PTPRD,DMD,ATP9A
GO:BP	anatomical structure development	GO:0048856	0.00111166	2.95403	5899	304	125	21031	SMOC2,FZR1,ROBO2,LRRC27,SLC8A1,CAP2,RNF213,WASF2,ATXN1,SOX2,SUPT6H,HMCN2,FMNL2,NRG2,NEDD4L,PLXNC1,LOC100506403,CRABP2,EML1,ATL1,BAX,CNTN6,SPOCK2,BRSK2,AGBL4,COLEC10,TJP1,SDK1,OLFM3,CREB3L2,WDR72,APBA1,CMTM8,FAT1,KIF26B,HELLS,TPD52,OSTN,USH2A,PTPRG,CAMSAP2,COL18A1,LAMA3,STXBP3,CDH12,HDAC9,SAMHD1,NRXN3,CDH13,FAT3,UNC5C,CFAP47,SDHA,PCDH15,RCOR1,CSMD1,NLGN1,PTPRM,CERT1,HDAC4,TBC1D20,NRXN1,ADAMTS18,CE…
GO:BP	homophilic cell adhesion via plasma membrane adhesion molecules	GO:0007156	0.00213123	2.67137	168	304	13	21031	ROBO2,HMCN2,CNTN6,SDK1,FAT1,CDH12,CDH13,FAT3,PCDH15,PTPRT,PTPRM,CNTN4,CDH18
GO:BP	axonogenesis	GO:0007409	0.00264459	2.57764	466	304	22	21031	ROBO2,HMCN2,PLXNC1,CRABP2,ATL1,CNTN6,BRSK2,NRXN3,UNC5C,PTPRM,NRXN1,CNTN4,GLI3,PRKG1,DCC,CTNNA2,SLIT2,NUMB,EDNRA,PARD3,DAB1,PTPRD
GO:BP	multicellular organism development	GO:0007275	0.00487549	2.31198	4643	304	102	21031	SMOC2,FZR1,ROBO2,LRRC27,SLC8A1,RNF213,WASF2,ATXN1,SOX2,SUPT6H,HMCN2,NRG2,NEDD4L,PLXNC1,LOC100506403,CRABP2,EML1,ATL1,BAX,CNTN6,SPOCK2,BRSK2,AGBL4,TJP1,SDK1,OLFM3,CREB3L2,APBA1,CMTM8,FAT1,KIF26B,HELLS,OSTN,USH2A,PTPRG,CAMSAP2,COL18A1,LAMA3,STXBP3,HDAC9,SAMHD1,NRXN3,CDH13,FAT3,UNC5C,SDHA,PCDH15,RCOR1,CSMD1,NLGN1,PTPRM,CERT1,HDAC4,TBC1D20,NRXN1,ADAMTS18,CNTN4,GLI3,DNAH11,PRKG1,FMN1,SPECC1,TRPC4,MTDH…
GO:BP	axon development	GO:0061564	0.00570962	2.24339	527	304	23	21031	ROBO2,HMCN2,PLXNC1,CRABP2,ATL1,CNTN6,BRSK2,CAMSAP2,NRXN3,UNC5C,PTPRM,NRXN1,CNTN4,GLI3,PRKG1,DCC,CTNNA2,SLIT2,NUMB,EDNRA,PARD3,DAB1,PTPRD
GO:BP	nervous system development	GO:0007399	0.0100556	1.99759	2531	304	64	21031	ROBO2,ATXN1,SOX2,HMCN2,NRG2,NEDD4L,PLXNC1,LOC100506403,CRABP2,EML1,ATL1,BAX,CNTN6,SPOCK2,BRSK2,AGBL4,SDK1,OLFM3,APBA1,CMTM8,OSTN,USH2A,PTPRG,CAMSAP2,STXBP3,HDAC9,NRXN3,FAT3,UNC5C,SDHA,PCDH15,NLGN1,PTPRM,HDAC4,NRXN1,CNTN4,GLI3,DNAH11,PRKG1,TRPC4,DCC,CTNNA2,VPS13B,RBFOX3,SLIT2,ZC4H2,GABRB1,NUMB,EDNRA,GAS6,RIMS2,PARD3,DAB1,RB1,PTPRD,RIT2,EDNRB,CBFA2T2,DMD,OVOL2,SMAD1,ATP9A,CYSLTR1,SLC1A1
GO:BP	cell communication	GO:0007154	0.0119241	1.92358	6537	304	131	21031	SMOC2,FZR1,ROBO2,SLC8A1,CAP2,RNF213,WASF2,DLGAP2,PTPRN2,RASA3,SOX2,NRG2,PLXNC1,UBE2D3,CRABP2,BAX,CNTN6,PPM1L,BRSK2,KMO,COLEC10,NOP53,TJP1,CCND3,RPH3AL,OLFM3,HTR7,PITPNC1,APBA1,MAPRE2,NKD2,CMTM8,CAMKK1,FAT1,IL1R2,PRKAG2,TOPBP1,RGL3,RAPGEF6,HELLS,CELA2A,OSTN,PTPRG,STXBP3,CADPS,IL2RB,MGLL,SAMHD1,ZC3H3,SNTG1,CAMKMT,NRXN3,CDH13,CTNNA3,PPP2R5E,UNC5C,KIF1B,PTPRT,NLGN1,PTPRM,CERT1,HDAC4,NRXN1,ADAMTS18,AL…
GO:BP	circulatory system process	GO:0003013	0.0121645	1.91491	592	304	24	21031	SLC8A1,GCH1,CELF2,NEDD4L,ADD3,TJP1,HTR7,SLC2A5,CTNNA3,HDAC4,PRKG1,SLC4A4,SLIT2,PPARA,EDNRA,GAS6,RNLS,EDNRB,DMD,SLC16A7,CYSLTR1,KCND2,SLC22A2,SLC1A1
GO:BP	nucleotide catabolic process	GO:0009166	0.0143486	1.84319	170	304	12	21031	ACOT7,UPP2,PRKAG2,PFKP,DPYD,SAMHD1,HDAC4,PDE1A,RPTOR,SLC4A4,PPARA,ZBTB20
GO:BP	regulation of biological quality	GO:0065008	0.0166062	1.77973	2846	304	69	21031	ROBO2,SLC8A1,GCH1,PTPRN2,FMNL2,NEDD4L,PLXNC1,CRABP2,ADD3,BAX,BRSK2,NOP53,TJP1,RPH3AL,HTR7,CELA2A,STXBP3,DTD1,NRXN3,SLC2A5,CTNNA3,DIO2,MYO5B,PTPRT,NLGN1,LARS2,TBC1D20,NRXN1,ADAMTS18,CNTN4,SHISA6,PRKG1,FMN1,TNRC6B,VAV3,SLC30A8,PRKCB,DCC,ATP8B3,RPTOR,CTNNA2,NALCN,ERC2,SLC4A4,SLIT2,GABRB1,PPARA,NUMB,EDNRA,KCNH8,GAS6,RB1CC1,RNLS,RIMS2,GNA14,MYADM,PTPRD,EDNRB,RC3H1,DMD,ATP9A,GPHN,CYSLTR1,PML,KCND2,NR1H…
GO:BP	neurotransmitter secretion	GO:0007269	0.0174668	1.75779	145	304	11	21031	PTPRN2,KMO,RPH3AL,STXBP3,CADPS,NRXN3,NLGN1,NRXN1,PRKCB,ERC2,RIMS2
GO:BP	signal release from synapse	GO:0099643	0.0174668	1.75779	145	304	11	21031	PTPRN2,KMO,RPH3AL,STXBP3,CADPS,NRXN3,NLGN1,NRXN1,PRKCB,ERC2,RIMS2
GO:BP	cell junction assembly	GO:0034329	0.0191054	1.71884	449	304	20	21031	ROBO2,SPOCK2,TJP1,SDK1,LAMA3,CDH12,NRXN3,CDH13,NLGN1,NRXN1,FMN1,PATJ,PTPRA,PARD3,PTPRD,CLDN2,PTPRK,CDH18,NR1H4,PEAK1
GO:BP	neurotransmitter transport	GO:0006836	0.0213371	1.67086	207	304	13	21031	PTPRN2,KMO,RPH3AL,STXBP3,CADPS,NRXN3,NLGN1,NRXN1,PRKCB,ERC2,RIMS2,SLC22A2,SLC1A1
GO:BP	cellular response to stimulus	GO:0051716	0.0231821	1.63485	7394	304	143	21031	SMOC2,FZR1,ROBO2,SPIRE2,SLC8A1,CAP2,RNF213,WASF2,GCH1,XRN1,PTPRN2,RASA3,SOX2,NRG2,PLXNC1,UBE2D3,CRABP2,H2AZ1,BAX,CNTN6,SPOCK2,PPM1L,BRSK2,KMO,COLEC10,NOP53,TJP1,CCND3,RPH3AL,OLFM3,HTR7,CREB3L2,PITPNC1,MAPRE2,NKD2,CMTM8,CAMKK1,PXDNL,IL1R2,ZBTB38,PRKAG2,TOPBP1,RGL3,ZNF277,RAPGEF6,HELLS,PFKP,OSTN,PTPRG,STXBP3,IPCEF1,IL2RB,HDAC9,MGLL,SAMHD1,ZC3H3,CAMKMT,NRXN3,CDH13,SLC2A5,PPP2R5E,UNC5C,PTPRT,NLGN1,PT…
GO:BP	nucleoside phosphate catabolic process	GO:1901292	0.0242358	1.61554	179	304	12	21031	ACOT7,UPP2,PRKAG2,PFKP,DPYD,SAMHD1,HDAC4,PDE1A,RPTOR,SLC4A4,PPARA,ZBTB20
GO:BP	purine-containing compound catabolic process	GO:0072523	0.0256772	1.59045	151	304	11	21031	ACOT7,PRKAG2,PFKP,DPYD,SAMHD1,HDAC4,PDE1A,RPTOR,SLC4A4,PPARA,ZBTB20
GO:BP	blood circulation	GO:0008015	0.0341632	1.46644	507	304	21	21031	SLC8A1,GCH1,CELF2,NEDD4L,ADD3,TJP1,HTR7,SLC2A5,CTNNA3,HDAC4,PRKG1,SLIT2,PPARA,EDNRA,GAS6,RNLS,EDNRB,DMD,CYSLTR1,KCND2,SLC1A1
GO:BP	axon guidance	GO:0007411	0.0343843	1.46364	249	304	14	21031	ROBO2,HMCN2,PLXNC1,CNTN6,NRXN3,UNC5C,PTPRM,NRXN1,CNTN4,GLI3,DCC,SLIT2,EDNRA,PTPRD
GO:BP	neuron projection guidance	GO:0097485	0.0343843	1.46364	249	304	14	21031	ROBO2,HMCN2,PLXNC1,CNTN6,NRXN3,UNC5C,PTPRM,NRXN1,CNTN4,GLI3,DCC,SLIT2,EDNRA,PTPRD
GO:BP	biological regulation	GO:0065007	0.0376756	1.42394	12680	304	218	21031	SMOC2,NKAIN2,FZR1,ROBO2,SPIRE2,SLC8A1,CAP2,RNF213,WASF2,GCH1,CELF2,DLGAP2,XRN1,PTPRN2,RASA3,ATXN1,SOX2,SUPT6H,FMNL2,NRG2,NEDD4L,PLXNC1,LOC100506403,UBE2D3,CRABP2,CASC3,H2AZ1,ADD3,BAX,CNTN6,SPOCK2,PPM1L,BRSK2,KMO,PIP,AGBL4,COLEC10,ARHGEF39,NOP53,TJP1,CCND3,RPH3AL,RCC1L,SDK1,OLFM3,HTR7,CREB3L2,PITPNC1,APBA1,MAPRE2,NKD2,CMTM8,CAMKK1,FAT1,IL1R2,ZBTB38,DPP9,PRKAG2,KIF26B,TOPBP1,RGL3,ZNF277,RAPGEF6,HEL…
GO:BP	anatomical structure formation involved in morphogenesis	GO:0048646	0.0409001	1.38828	1183	304	36	21031	SMOC2,ROBO2,RNF213,WASF2,SOX2,SUPT6H,LOC100506403,TJP1,SDK1,WDR72,KIF26B,COL18A1,LAMA3,HDAC9,NRXN3,CDH13,FAT3,PTPRM,TBC1D20,NRXN1,GLI3,FMN1,MTDH,VAV3,PRKCB,VPS13B,SLIT2,PPARA,EDNRA,RC3H1,OVOL2,SMAD1,ARHGAP24,CYSLTR1,PML,SLC1A1
GO:BP	phosphorus metabolic process	GO:0006793	0.0444793	1.35184	2596	304	63	21031	SLC8A1,PTPRN2,ACOT7,BAX,PPM1L,BRSK2,KMO,UPP2,NOP53,CCND3,CAMKK1,PRKAG2,PFKP,PTPRG,TPTE2,DPYD,CKMT2,SAMHD1,SDHA,PTPRT,PTPRM,HDAC4,NRXN1,ALPK1,GMPR,PRKG1,DLG2,LHPP,PKIB,PDE1A,PRKCB,GMDS,RPTOR,NFS1,SLC4A4,SLIT2,PPARA,PTPRA,ZBTB20,PTDSS1,GAS6,RB1CC1,NMRK2,PARD3,ADCY9,MYADM,RB1,IFNE,PTPRD,ADK,RIT2,EDNRB,DSTYK,DMD,PTPRK,GPHN,IFNA13,NR1H4,PEAK1,SLC1A1,STK33,PLB1,NME7
GO:BP	signaling	GO:0023052	0.0469556	1.32831	6447	304	127	21031	SMOC2,FZR1,ROBO2,SLC8A1,CAP2,RNF213,WASF2,DLGAP2,PTPRN2,RASA3,SOX2,NRG2,PLXNC1,UBE2D3,CRABP2,BAX,CNTN6,PPM1L,BRSK2,KMO,COLEC10,NOP53,TJP1,CCND3,RPH3AL,OLFM3,HTR7,PITPNC1,APBA1,MAPRE2,NKD2,CMTM8,CAMKK1,FAT1,IL1R2,PRKAG2,TOPBP1,RGL3,RAPGEF6,HELLS,CELA2A,OSTN,PTPRG,STXBP3,CADPS,IL2RB,MGLL,SAMHD1,ZC3H3,CAMKMT,NRXN3,CDH13,PPP2R5E,UNC5C,KIF1B,PTPRT,NLGN1,PTPRM,CERT1,HDAC4,NRXN1,ADAMTS18,ALPK1,CEP57,CNT…
GO:BP	developmental process	GO:0032502	0.0492624	1.30748	6453	304	127	21031	SMOC2,FZR1,ROBO2,LRRC27,SLC8A1,CAP2,RNF213,WASF2,ATXN1,SOX2,SUPT6H,HMCN2,FMNL2,NRG2,NEDD4L,PLXNC1,LOC100506403,CRABP2,EML1,ATL1,BAX,CNTN6,SPOCK2,BRSK2,AGBL4,COLEC10,TJP1,SDK1,OLFM3,CREB3L2,WDR72,APBA1,CMTM8,FAT1,KIF26B,HELLS,TPD52,OSTN,USH2A,PTPRG,CAMSAP2,COL18A1,LAMA3,STXBP3,CDH12,HDAC9,SAMHD1,NRXN3,CDH13,FAT3,UNC5C,CFAP47,SDHA,PCDH15,RCOR1,CSMD1,NLGN1,PTPRM,CERT1,HDAC4,TBC1D20,NRXN1,ADAMTS18,CE…
GO:CC	cell junction	GO:0030054	3.31294e-09	8.47979	2230	317	73	22097	SLC8A1,CAP2,WASF2,DLGAP2,PTPRN2,HMCN2,PLXNC1,ADD3,CNTN6,TJP1,RPH3AL,SDK1,OLFM3,HTR7,APBA1,MAPRE2,FAT1,USH2A,LAMA3,STXBP3,CDH12,CADPS,NRXN3,CDH13,CTNNA3,UNC5C,KIF1B,PCDH15,PTPRT,NLGN1,PTPRM,HDAC4,NRXN1,SHISA6,FMN1,DLG2,TRPC4,MTDH,PATJ,PRKCB,DCC,CTNNA2,AOC1,ERC2,ZC4H2,TCAF2,GABRB1,PARD3B,PTPRA,NUMB,DCAF13,PDZD2,KAZN,RIMS2,PARD3,MYADM,CGNL1,PTPRD,CLDN2,RIT2,DSTYK,DMD,SLC16A7,PTPRK,ARHGAP24,GPHN,RGS1…
GO:CC	plasma membrane region	GO:0098590	6.54658e-08	7.18399	1266	317	49	22097	ROBO2,SPIRE2,WASF2,HMCN2,MUC17,CNTN6,CLCA4,TJP1,APBA1,NKD2,FAT1,RAPGEF6,USH2A,STXBP3,SNTG1,NRXN3,CDH13,SLC2A5,PTPRT,NLGN1,NRXN1,SHISA6,DLG2,TRPC4,MTDH,PATJ,PRKCB,DCC,OSMR,ERC2,SLC4A4,ZC4H2,GABRB1,PARD3B,PTPRA,NUMB,RIMS2,PARD3,PTPRD,ARHGEF4,MS4A1,DSTYK,DMD,SLC16A7,GPHN,KCND2,SLC22A2,SLC1A1,PLB1
GO:CC	cell-cell junction	GO:0005911	2.81697e-06	5.55022	519	317	27	22097	SLC8A1,WASF2,ADD3,TJP1,FAT1,LAMA3,CDH12,CDH13,CTNNA3,PTPRM,FMN1,DLG2,TRPC4,MTDH,PATJ,CTNNA2,AOC1,PARD3B,PDZD2,KAZN,PARD3,MYADM,CGNL1,CLDN2,PTPRK,ARHGAP24,CDH18
GO:CC	cell periphery	GO:0071944	3.50319e-06	5.45554	6228	317	136	22097	SMOC2,NKAIN2,ROBO2,SPIRE2,SLC8A1,CAP2,WASF2,DLGAP2,XRN1,PTPRN2,RASA3,HMCN2,NRG2,NEDD4L,PLXNC1,TMEM11,MUC17,UBE2D3,ADD3,BAX,CNTN6,SPOCK2,COLEC10,CLCA4,ARHGEF39,TJP1,SDK1,OLFM3,HTR7,APBA1,NKD2,PXDNL,FAT1,CALN1,IL1R2,ENOX1,TOPBP1,HDLBP,RGL3,RAPGEF6,USH2A,PTPRG,COL18A1,TPTE2,LAMA3,STXBP3,CDH12,IPCEF1,IL2RB,MGLL,SEPTIN9,SAMHD1,SNTG1,NRXN3,CDH13,SLC2A5,DIO2,FAT3,UNC5C,MYO5B,PCDH15,PTPRT,FAM168B,THSD7B,…
GO:CC	plasma membrane	GO:0005886	7.47379e-06	5.12646	5742	317	127	22097	NKAIN2,ROBO2,SPIRE2,SLC8A1,CAP2,WASF2,DLGAP2,XRN1,PTPRN2,RASA3,HMCN2,NRG2,NEDD4L,PLXNC1,TMEM11,MUC17,UBE2D3,ADD3,CNTN6,COLEC10,CLCA4,ARHGEF39,TJP1,SDK1,OLFM3,HTR7,APBA1,NKD2,PXDNL,FAT1,CALN1,IL1R2,ENOX1,TOPBP1,HDLBP,RGL3,RAPGEF6,USH2A,PTPRG,TPTE2,STXBP3,CDH12,IPCEF1,IL2RB,MGLL,SAMHD1,SNTG1,NRXN3,CDH13,SLC2A5,DIO2,FAT3,UNC5C,PCDH15,PTPRT,FAM168B,THSD7B,NLGN1,PTPRM,NRXN1,CNTN4,SHISA6,PRKG1,FMN1,DLG…
GO:CC	cell projection	GO:0042995	1.60143e-05	4.79549	2389	317	67	22097	ROBO2,SLC8A1,WASF2,GCH1,XRN1,HMCN2,ATL1,CASC3,CNTN6,BRSK2,AGBL4,TJP1,HTR7,APBA1,FAT1,USH2A,CAMSAP2,KIF19,SEPTIN9,SAXO2,SNTG1,NRXN3,CDH13,CTNNA3,FAT3,UNC5C,KIF1B,CFAP47,PCDH15,FAM168B,NLGN1,PTPRM,CFAP77,NRXN1,ALPK1,CNTN4,GLI3,DNAH11,TTC26,SHISA6,DLG2,KCNIP4,PRKCB,DCC,SPAG16,RPTOR,CTNNA2,ERC2,GABRB1,RIMS2,PARD3,ADCY9,MYADM,DNHD1,RIT2,ARHGEF4,DMD,ARHGAP24,GPHN,KIZ,RGS12,ABLIM3,KCND2,CEP164,SLC1A1,PL…
GO:CC	membrane	GO:0016020	4.96047e-05	4.30448	9864	317	187	22097	NKAIN2,FZR1,ROBO2,SPIRE2,SLC8A1,CAP2,RNF213,AVL9,WASF2,GCH1,DLGAP2,XRN1,PTPRN2,RASA3,TMEM184B,GREB1,HMCN2,NRG2,NEDD4L,PLXNC1,TMEM11,MUC17,UBE2D3,ATL1,CASC3,ADD3,BAX,CNTN6,PPM1L,KMO,COLEC10,CLCA4,ARHGEF39,TJP1,RPH3AL,RCC1L,SDK1,OLFM3,HTR7,CREB3L2,APBA1,NKD2,CMTM8,PXDNL,FAAH2,FAT1,CALN1,IL1R2,PRKAG2,ENOX1,TOPBP1,HDLBP,RGL3,RAPGEF6,PFKP,USH2A,PTPRG,TPTE2,LAMA3,STXBP3,CDH12,IPCEF1,CKMT2,CADPS,IL2RB,M…
GO:CC	anchoring junction	GO:0070161	9.80607e-05	4.00851	905	317	34	22097	SLC8A1,WASF2,ADD3,TJP1,MAPRE2,FAT1,LAMA3,CDH12,CDH13,CTNNA3,PTPRM,FMN1,DLG2,TRPC4,MTDH,PATJ,CTNNA2,AOC1,PARD3B,PTPRA,NUMB,PDZD2,KAZN,PARD3,MYADM,CGNL1,CLDN2,DSTYK,DMD,PTPRK,ARHGAP24,CDH18,KCND2,PEAK1
GO:CC	cytoskeleton	GO:0005856	0.000148648	3.82784	2430	317	65	22097	SPIRE2,LRRC27,WASF2,DLGAP2,EML1,ADD3,BRSK2,UPP2,AGBL4,TJP1,MAPRE2,DPP9,KIF26B,TOPBP1,RAPGEF6,USH2A,CAMSAP2,KIF19,PKNOX2,SEPTIN9,SAXO2,SNTG1,CTNNA3,MYO5B,KIF1B,CFAP47,TEX9,CFAP77,HDAC4,ALPK1,CEP57,GLI3,DNAH11,TTC26,FMN1,SPECC1,TRPC4,PATJ,PRKCB,SPAG16,CTNNA2,NFS1,ERC2,DCAF13,KIF13A,PDZD2,LRRFIP1,KAZN,RIMS2,PARD3,MYADM,DNHD1,RB1,CGNL1,NCKAP5,KRT73,LMNTD1,DMD,ARHGAP24,GPHN,KIZ,ABLIM3,CEP164,PEAK1,NME7
GO:CC	plasma membrane bounded cell projection	GO:0120025	0.000159227	3.79798	2277	317	62	22097	ROBO2,SLC8A1,WASF2,GCH1,XRN1,HMCN2,ATL1,CASC3,CNTN6,BRSK2,AGBL4,HTR7,APBA1,FAT1,USH2A,CAMSAP2,KIF19,SEPTIN9,SAXO2,SNTG1,CDH13,CTNNA3,FAT3,UNC5C,KIF1B,CFAP47,PCDH15,FAM168B,NLGN1,PTPRM,CFAP77,NRXN1,ALPK1,CNTN4,GLI3,DNAH11,TTC26,SHISA6,DLG2,KCNIP4,PRKCB,DCC,SPAG16,RPTOR,CTNNA2,ERC2,GABRB1,PARD3,ADCY9,MYADM,DNHD1,RIT2,ARHGEF4,DMD,GPHN,RGS12,ABLIM3,KCND2,CEP164,SLC1A1,PLB1,NME7
GO:CC	adherens junction	GO:0005912	0.000179193	3.74668	188	317	14	22097	TJP1,LAMA3,CDH12,CDH13,CTNNA3,PTPRM,FMN1,DLG2,CTNNA2,PARD3B,PARD3,PTPRK,ARHGAP24,CDH18
GO:CC	synapse	GO:0045202	0.00035186	3.45363	1468	317	45	22097	SLC8A1,CAP2,WASF2,DLGAP2,PTPRN2,PLXNC1,ADD3,CNTN6,RPH3AL,SDK1,OLFM3,HTR7,APBA1,USH2A,STXBP3,CADPS,NRXN3,CDH13,UNC5C,KIF1B,PCDH15,PTPRT,NLGN1,HDAC4,NRXN1,SHISA6,DLG2,PRKCB,DCC,ERC2,ZC4H2,GABRB1,PTPRA,NUMB,RIMS2,PTPRD,RIT2,DMD,SLC16A7,GPHN,RGS12,ABLIM3,KCND2,SLC22A2,SLC1A1
GO:CC	synaptic membrane	GO:0097060	0.00169254	2.77146	399	317	19	22097	CNTN6,APBA1,NRXN3,PTPRT,NLGN1,NRXN1,SHISA6,DLG2,DCC,ERC2,ZC4H2,GABRB1,PTPRA,RIMS2,PTPRD,DMD,SLC16A7,GPHN,KCND2
GO:CC	cytoplasm	GO:0005737	0.002327	2.6332	12345	317	215	22097	FZR1,SPIRE2,LRRC27,SLC8A1,CAP2,RNF213,AVL9,WASF2,GCH1,CELF2,DLGAP2,XRN1,ADARB2,PTPRN2,RASA3,ATXN1,ACOT7,SOX2,HMCN2,FMNL2,NEDD4L,TMEM11,MUC17,UBE2D3,CRABP2,EML1,ATL1,CASC3,ADD3,BAX,PPM1L,ANKRD12,BRSK2,KMO,UPP2,AGBL4,COLEC10,NOP53,TJP1,CCND3,RPH3AL,RCC1L,OLFM3,HTR7,CREB3L2,PITPNC1,WDR72,APBA1,MAPRE2,NKD2,CMTM8,CAMKK1,PXDNL,FAT1,CALN1,IL1R2,DPP9,PRKAG2,KIF26B,TOPBP1,HDLBP,RGL3,RAPGEF6,CELA2A,PFKP,TP…
GO:CC	neuron projection	GO:0043005	0.00248518	2.60464	1334	317	40	22097	ROBO2,SLC8A1,GCH1,XRN1,HMCN2,ATL1,CASC3,CNTN6,BRSK2,AGBL4,HTR7,APBA1,USH2A,CDH13,FAT3,UNC5C,KIF1B,PCDH15,FAM168B,NLGN1,NRXN1,CNTN4,TTC26,SHISA6,DLG2,KCNIP4,PRKCB,DCC,RPTOR,CTNNA2,ERC2,GABRB1,PARD3,ADCY9,RIT2,DMD,GPHN,RGS12,KCND2,SLC1A1
GO:CC	apical part of cell	GO:0045177	0.00548603	2.26074	473	317	20	22097	MUC17,CLCA4,TJP1,FAT1,RAPGEF6,USH2A,STXBP3,SLC2A5,MYO5B,SPECC1,MTDH,PATJ,OSMR,PARD3B,NUMB,PARD3,DSTYK,SLC22A2,SLC1A1,PLB1
GO:CC	cytoplasmic region	GO:0099568	0.00904109	2.04378	299	317	15	22097	AGBL4,KIF19,SEPTIN9,SAXO2,MYO5B,KIF1B,CFAP77,GLI3,DNAH11,DLG2,SPAG16,ERC2,RIMS2,DNHD1,NME7
GO:CC	postsynaptic specialization membrane	GO:0099634	0.0201841	1.69499	122	317	9	22097	PTPRT,NLGN1,SHISA6,DLG2,DCC,GABRB1,SLC16A7,GPHN,KCND2
GO:CC	Schaffer collateral - CA1 synapse	GO:0098685	0.025118	1.60002	98	317	8	22097	APBA1,NRXN1,DCC,GABRB1,PTPRA,PTPRD,SLC16A7,SLC1A1
GO:CC	neuron to neuron synapse	GO:0098984	0.0256024	1.59172	366	317	16	22097	SLC8A1,CAP2,DLGAP2,PLXNC1,ADD3,PTPRT,NLGN1,NRXN1,SHISA6,DLG2,DCC,PTPRD,DMD,SLC16A7,GPHN,SLC1A1
GO:CC	apical plasma membrane	GO:0016324	0.0269806	1.56895	407	317	17	22097	MUC17,CLCA4,TJP1,FAT1,RAPGEF6,USH2A,STXBP3,SLC2A5,MTDH,PATJ,OSMR,PARD3B,PARD3,DSTYK,SLC22A2,SLC1A1,PLB1
GO:CC	somatodendritic compartment	GO:0036477	0.0300383	1.52232	848	317	27	22097	SLC8A1,XRN1,HMCN2,CASC3,HTR7,APBA1,USH2A,FAT3,UNC5C,KIF1B,NLGN1,NRXN1,SHISA6,DLG2,KCNIP4,PDE1A,RPTOR,RBFOX3,ZC4H2,GABRB1,ADCY9,RIT2,DMD,GPHN,RGS12,KCND2,SLC1A1
KEGG	Tight junction	KEGG:04530	0.0449305	1.34746	170	139	10	8484	NEDD4L,LOC100506403,TJP1,PRKAG2,RAPGEF6,DLG2,PATJ,PARD3,CGNL1,CLDN2
WP	ADHD and autism ASD linked metabolic pathways and SNP	WP:WP5420	0.0163904	1.78541	341	159	18	8286	GCH1,DLGAP2,CNTN6,KMO,HTR7,FAAH2,NRXN3,NLGN1,NRXN1,CNTN4,DLG2,PRKCB,RPTOR,AOC1,GABRB1,RB1CC1,RIT2,GPHN
TF	Factor: ETF; motif: GVGGMGG; match class: 1	TF:M00695_1	6.63745e-06	5.178	7249	326	170	20045	NKAIN2,FZR1,SPIRE2,LRRC27,SLC8A1,CAP2,RNF213,AVL9,GCH1,CELF2,ADARB2,PTPRN2,RASA3,ATXN1,ACOT7,TMEM184B,SOX2,SUPT6H,HMCN2,FMNL2,NRG2,NEDD4L,PLXNC1,LOC100506403,EML1,ATL1,CASC3,H2AZ1,ADD3,BAX,SRRM3,PPM1L,ANKRD12,BRSK2,NOP53,TJP1,CCND3,RCC1L,SDK1,OLFM3,HTR7,PITPNC1,APBA1,NKD2,CMTM8,CAMKK1,FAT1,DPP9,PRKAG2,ENOX1,HDLBP,RGL3,ZCWPW2,HELLS,PFKP,TPD52,PTPRG,CAMSAP2,COL18A1,KIF19,LAMA3,ZNF713,PKNOX2,CADPS,M…
TF	Factor: ZF5; motif: NGAGCGCGC; match class: 1	TF:M10111_1	0.0124071	1.90633	513	326	24	20045	NKAIN2,SLC8A1,PTPRN2,NEDD4L,PLXNC1,UBE2D3,PPM1L,ENOX1,KLHL32,NLGN1,SHISA6,TNRC6B,VAV3,MED12L,ADGRL2,NALCN,AGAP1,ARHGAP10,DUS2,ADCY9,DAB1,UHRF1,POLE,PXMP2
TF	Factor: Churchill; motif: CGGGNN; match class: 1	TF:M00986_1	0.0135646	1.86759	10709	326	214	20045	SMOC2,NKAIN2,FZR1,ROBO2,SPIRE2,LRRC27,SLC8A1,CAP2,RNF213,AVL9,GCH1,CELF2,XRN1,ADARB2,PTPRN2,RASA3,ATXN1,ACOT7,TMEM184B,SOX2,HMCN2,FMNL2,NRG2,NEDD4L,PLXNC1,TMEM11,ZC3H11A,LOC100506403,MUC17,CRABP2,EML1,ATL1,CASC3,H2AZ1,ADD3,BAX,SRRM3,SPOCK2,PPM1L,ANKRD12,BRSK2,NOP53,TJP1,SDK1,OLFM3,HTR7,CREB3L2,PITPNC1,WDR72,APBA1,NKD2,CMTM8,CAMKK1,FAT1,CALN1,PRKAG2,KIF26B,ENOX1,TOPBP1,HDLBP,ZNF277,RAPGEF6,HELLS,P…
TF	Factor: ZXDL; motif: GSGSCNNGGGMRGCNCCGGGS; match class: 1	TF:M12722_1	0.0202385	1.69382	6868	326	150	20045	SMOC2,NKAIN2,ROBO2,SPIRE2,SLC8A1,CAP2,RNF213,GCH1,CELF2,ADARB2,PTPRN2,RASA3,ATXN1,ACOT7,TMEM184B,SOX2,FMNL2,NRG2,NEDD4L,PLXNC1,TMEM11,LOC100506403,EML1,ATL1,CASC3,ADD3,SPOCK2,ANKRD12,BRSK2,NOP53,TJP1,SDK1,OLFM3,HTR7,PITPNC1,APBA1,NKD2,CMTM8,FAT1,DPP9,PRKAG2,KIF26B,ENOX1,HDLBP,PFKP,PTPRG,CAMSAP2,COL18A1,KIF19,LAMA3,ZNF713,PKNOX2,CADPS,MGLL,DTD1,ZZEF1,CAMKMT,PPP2R5E,HECTD2,MYO5B,KIF1B,PTPRT,RCOR1,M…
HPA	soft tissue 2; peripheral nerve[≥Low]	HPA:0510701	0.0255669	1.59232	3199	194	81	11019	ROBO2,AVL9,WASF2,XRN1,ATXN1,ACOT7,SUPT6H,HMCN2,TMEM11,ATL1,CASC3,H2AZ1,ADD3,BAX,SDK1,CREB3L2,MAPRE2,FAT1,CALN1,TOPBP1,HDLBP,RAPGEF6,TPD52,CAMSAP2,COL18A1,KLHL32,STXBP3,CADPS,SEPTIN9,SAMHD1,SLC2A5,PPP2R5E,HECTD2,KIF1B,SDHA,PTPRT,RCOR1,RBM26,CERT1,HDAC4,LARS2,ALPK1,CEP57,SCAP,TTC26,SPECC1,XPR1,MAML2,PKIB,MTDH,PDE1A,GMDS,DCC,MED12L,SPAG16,OSMR,RPTOR,NFS1,ARMC10,SLC41A2,PPARA,PARD3B,CRYZ,OSBPL9,NUMB,…
CORUM	NLGN1-NRXN1 complex	CORUM:7344	0.0498519	1.30232	2	56	2	3383	NLGN1,NRXN1
